# Systematic artifacts from Illumina two-color chemistry confound variant identification and actionability in clinical panels

**DOI:** 10.1101/2025.10.17.25338254

**Authors:** Hu Jin, Michail Andreopoulos, Vinayak V Viswanadham, Peter J Park

**Author notes:** These authors contributed equally: Hu Jin, Michail Andreopoulos.

## Abstract

Illumina short-read sequencing underpins clinical cancer genomics, with targeted panels widely used to detect actionable variants. Newer Illumina platforms employ a two-color chemistry to accelerate sequencing, but its impact on variant identification has not been systematically evaluated. Here we show that two-color platforms generate recurrent T>G artifacts in targeted panels at low variant allele fractions, predominantly occurring in specific trinucleotide contexts. These artifacts can produce spurious pathogenic variants in key cancer genes such as *TP53* and *KIT*, and inflate tumor mutational burden, a metric considered when assessing patient eligibility for immunotherapy. Accounting for such artifacts is therefore essential for accurate interpretation of clinical panel data.
