## Supplementary Tables for "Systematic artifacts from Illumina two-color chemistry confound variant identification and actionability in clinical panels"

### Sheet: Sheet1
assay_label	n_samples	n_snvs	center_label	is_paired_end	library_selection	library_strategy	platform	read_length	instrument_model	preservation_technique	calling_strategy	coverage
Center-1-Assay-1	9023	194081	Center-1	TRUE	Hybrid Selection	Targeted Sequencing	Illumina	100	Illumina NovaSeq 6000	FFPE;fresh_frozen	tumor_only	coding_exons;introns;promoters
Center-1-Assay-2	1591	28808	Center-1	TRUE	Hybrid Selection	Targeted Sequencing	Illumina	100	Illumina NovaSeq 6000	FFPE;fresh_frozen	tumor_normal	coding_exons;introns;promoters
Center-1-Assay-3	2236	41341	Center-1	TRUE	Hybrid Selection	Targeted Sequencing	Illumina	100	Illumina HiSeq 2500	FFPE;fresh_frozen	tumor_only	coding_exons;introns;promoters
Center-1-Assay-4	1708	31496	Center-1	TRUE	Hybrid Selection	Targeted Sequencing	Illumina	100	Illumina HiSeq 2500	FFPE;fresh_frozen	tumor_normal	coding_exons;introns;promoters
Center-2-Assay-1	1107	2492	Center-2	FALSE	PCR	Targeted Sequencing	Illumina		Illumina MiSeq	FFPE	tumor_normal	hotspot_regions;coding_exons
Center-2-Assay-2	932	2118	Center-2	FALSE	PCR	Targeted Sequencing	Illumina	1	Illumina MiSeq	FFPE	tumor_only	hotspot_regions;coding_exons
Center-2-Assay-3	4	373	Center-2	FALSE	Hybrid Selection	Targeted Sequencing	Illumina	150	Illumina NextSeq	FFPE	tumor_only	hotspot_regions;coding_exons
Center-2-Assay-4	54	4494	Center-2	FALSE	Hybrid Selection	Targeted Sequencing	Illumina	150	Illumina NextSeq	FFPE	tumor_only	hotspot_regions;coding_exons
Center-2-Assay-5	9	876	Center-2	FALSE	Hybrid Selection	Targeted Sequencing	Illumina	150	Illumina NextSeq	FFPE	tumor_only	hotspot_regions;coding_exons
Center-2-Assay-6	259	35657	Center-2	FALSE	Hybrid Selection	Targeted Sequencing	Illumina	150	Illumina NextSeq	FFPE	tumor_only	hotspot_regions;coding_exons
Center-2-Assay-7	34	3265	Center-2	FALSE	Hybrid Selection	Targeted Sequencing	Illumina	150	Illumina NextSeq	FFPE	tumor_only	hotspot_regions;coding_exons
Center-2-Assay-8	26	2734	Center-2	FALSE	Hybrid Selection	Targeted Sequencing	Illumina	150	Illumina NextSeq	FFPE	tumor_only	hotspot_regions;coding_exons
Center-2-Assay-9	10	922	Center-2	FALSE	Hybrid Selection	Targeted Sequencing	Illumina	150	Illumina NextSeq	FFPE	tumor_only	hotspot_regions;coding_exons
Center-2-Assay-10	117	11507	Center-2	FALSE	Hybrid Selection	Targeted Sequencing	Illumina	150	Illumina NextSeq	FFPE	tumor_only	hotspot_regions;coding_exons
Center-2-Assay-11	13	1042	Center-2	FALSE	Hybrid Selection	Targeted Sequencing	Illumina	150	Illumina NextSeq	FFPE	tumor_only	hotspot_regions;coding_exons
Center-2-Assay-12	8	622	Center-2	FALSE	Hybrid Selection	Targeted Sequencing	Illumina	150	Illumina NextSeq	FFPE	tumor_only	hotspot_regions;coding_exons
Center-2-Assay-13	490	45837	Center-2	FALSE	Hybrid Selection	Targeted Sequencing	Illumina	150	Illumina NextSeq	FFPE	tumor_only	hotspot_regions;coding_exons
Center-2-Assay-14	213	17469	Center-2	FALSE	Hybrid Selection	Targeted Sequencing	Illumina	150	Illumina NextSeq	FFPE	tumor_only	hotspot_regions;coding_exons
Center-2-Assay-15	706	4948	Center-2	TRUE	Hybrid Selection	Targeted Sequencing	Illumina	101	Illumina NextSeq	FFPE	tumor_only	hotspot_regions;coding_exons
Center-3-Assay-1	305	1225	Center-3	TRUE	Hybrid Selection	Targeted Sequencing	Illumina	150	Illumina HiSeq 2500	FFPE;fresh_frozen	tumor_only	hotspot_regions;coding_exons;introns;promoters
Center-3-Assay-2	78	259	Center-3	TRUE	Hybrid Selection	Targeted Sequencing	Illumina	150	Illumina NovaSeq 6000	FFPE;fresh_frozen	tumor_only	hotspot_regions;coding_exons;introns;promoters
Center-3-Assay-3	187	598	Center-3	TRUE	Hybrid Selection	Targeted Sequencing	Illumina	150	Illumina HiSeq 2500	FFPE;fresh_frozen	tumor_only	hotspot_regions;coding_exons;introns;promoters
Center-3-Assay-4	571	2523	Center-3	TRUE	Hybrid Selection	Targeted Sequencing	Illumina	150	Illumina HiSeq 2500	FFPE;fresh_frozen	tumor_only	hotspot_regions;coding_exons;introns;promoters
Center-3-Assay-5	15	58	Center-3	TRUE	Hybrid Selection	Targeted Sequencing	Illumina	150	Illumina NovaSeq 6000	FFPE;fresh_frozen	tumor_only	hotspot_regions;coding_exons;introns;promoters
Center-4-Assay-1	2009	9786	Center-4	TRUE	Hybrid Selection	Targeted Sequencing	Illumina	100	Illumina HiSeq 2000	fresh_frozen	tumor_only	hotspot_regions
Center-5-Assay-1	2578	26503	Center-5	TRUE	Hybrid Selection	Targeted Sequencing	Illumina	1	Illumina HiSeq 4000	FFPE	tumor_only	coding_exons;introns
Center-5-Assay-2	81	725	Center-5	TRUE	Hybrid Selection	Targeted Sequencing	Illumina	1	Illumina HiSeq 4000	FFPE	tumor_only	coding_exons;introns
Center-5-Assay-3	1042	11011	Center-5	TRUE	Hybrid Selection	Targeted Sequencing	Illumina	1	Illumina HiSeq 4000	FFPE	tumor_only	coding_exons;introns
Center-6-Assay-1	71	115	Center-6	TRUE	PCR	Targeted Sequencing	Illumina	170	Illumina MiSeq	FFPE	tumor_only	hotspot_regions;coding_exons;introns;promoters
Center-6-Assay-2	2129	3276	Center-6	TRUE	PCR	Targeted Sequencing	Illumina	170	Illumina MiSeq	FFPE	tumor_only	hotspot_regions;coding_exons;introns;promoters
Center-6-Assay-3	27	40	Center-6	TRUE	PCR	Targeted Sequencing	Illumina	170	Illumina NextSeq	FFPE	tumor_only	hotspot_regions;coding_exons;introns;promoters
Center-6-Assay-4	735	1223	Center-6	TRUE	PCR	Targeted Sequencing	Illumina	170	Illumina MiSeq	FFPE	tumor_only	hotspot_regions;coding_exons;introns;promoters
Center-7-Assay-1	383	2909	Center-7	TRUE	Hybrid Selection	Targeted Sequencing	Illumina	150	Illumina HiSeq 4000	FFPE	tumor_normal	coding_exons
Center-7-Assay-2	15486	244903	Center-7	TRUE	Hybrid Selection	Targeted Sequencing	Illumina	150	Illumina NovaSeq 6000	FFPE	tumor_only	coding_exons;hotspot_regions
Center-7-Assay-3	453	2308	Center-7	TRUE	Hybrid Selection	Targeted Sequencing	Illumina	150	Illumina HiSeq 4000	FFPE	tumor_normal	coding_exons;hotspot_regions
Center-8-Assay-1	652	2169	Center-8	TRUE	PCR	Targeted Sequencing	Illumina	150	Illumina MiSeq	FFPE	tumor_only	hotspot_regions
Center-9-Assay-1	302	12824	Center-9	TRUE	PCR	Targeted Sequencing	Illumina	254	Illumina MiSeq	fresh_frozen	tumor_only	coding_exons
Center-9-Assay-2	198	976	Center-9	TRUE	PCR	Targeted Sequencing	Illumina	152	Illumina MiSeq	FFPE	tumor_only	coding_exons
Center-10-Assay-1	1658	17543	Center-10	TRUE	PCR	Targeted Sequencing	Illumina	151	Illumina NovaSeq 6000	FFPE	tumor_only	hotspot_regions;coding_exons
Center-10-Assay-2	28	41	Center-10	TRUE	PCR	Targeted Sequencing	Illumina	151	Illumina MiSeq	FFPE	tumor_only	hotspot_regions;coding_exons
Center-10-Assay-3	28	42	Center-10	TRUE	PCR	Targeted Sequencing	Illumina	151	Illumina MiSeq	FFPE	tumor_only	hotspot_regions;coding_exons
Center-10-Assay-4	47	77	Center-10	TRUE	PCR	Targeted Sequencing	Illumina	151	Illumina MiSeq	FFPE	tumor_only	hotspot_regions;coding_exons
Center-10-Assay-5	60	87	Center-10	TRUE	PCR	Targeted Sequencing	Illumina	151	Illumina MiSeq	FFPE	tumor_only	hotspot_regions;coding_exons
Center-10-Assay-6	238	552	Center-10	TRUE	PCR	Targeted Sequencing	Illumina	151	Illumina MiSeq	FFPE	tumor_only	hotspot_regions;coding_exons
Center-10-Assay-7	27	54	Center-10	TRUE	PCR	Targeted Sequencing	Illumina	151	Illumina MiSeq	FFPE	tumor_only	hotspot_regions;coding_exons
Center-10-Assay-8	46	74	Center-10	TRUE	PCR	Targeted Sequencing	Illumina	151	Illumina MiSeq	FFPE	tumor_only	hotspot_regions;coding_exons
Center-10-Assay-9	57	81	Center-10	TRUE	PCR	Targeted Sequencing	Illumina	151	Illumina MiSeq	FFPE	tumor_only	hotspot_regions;coding_exons
Center-10-Assay-10	51	86	Center-10	TRUE	PCR	Targeted Sequencing	Illumina	151	Illumina MiSeq	FFPE	tumor_only	hotspot_regions;coding_exons
Center-10-Assay-11	10	13	Center-10	TRUE	PCR	Targeted Sequencing	Illumina	151	Illumina MiSeq	FFPE	tumor_only	hotspot_regions;coding_exons
Center-10-Assay-12	55	83	Center-10	TRUE	PCR	Targeted Sequencing	Illumina	151	Illumina MiSeq	FFPE	tumor_only	hotspot_regions;coding_exons
Center-10-Assay-13	64	91	Center-10	TRUE	PCR	Targeted Sequencing	Illumina	151	Illumina MiSeq	FFPE	tumor_only	hotspot_regions;coding_exons
Center-10-Assay-14	160	298	Center-10	TRUE	PCR	Targeted Sequencing	Illumina	151	Illumina MiSeq	FFPE	tumor_only	hotspot_regions;coding_exons
Center-10-Assay-15	4	6	Center-10	TRUE	PCR	Targeted Sequencing	Illumina	151	Illumina MiSeq	FFPE	tumor_only	hotspot_regions;coding_exons
Center-10-Assay-16	16	22	Center-10	TRUE	PCR	Targeted Sequencing	Illumina	151	Illumina MiSeq	FFPE	tumor_only	hotspot_regions;coding_exons
Center-10-Assay-17	23	39	Center-10	TRUE	PCR	Targeted Sequencing	Illumina	151	Illumina MiSeq	FFPE	tumor_only	hotspot_regions;coding_exons
Center-11-Assay-1	24	901	Center-11	TRUE	Hybrid Selection	Targeted Sequencing	Illumina	200	Illumina HiSeq 4000	FFPE	tumor_normal	hotspot_regions;coding_exons;introns;promoters
Center-11-Assay-2	268	6579	Center-11	TRUE	Hybrid Selection	Targeted Sequencing	Illumina	200	Illumina HiSeq 4000	FFPE	tumor_normal	hotspot_regions;coding_exons;introns;promoters
Center-11-Assay-3	435	10193	Center-11	TRUE	Hybrid Selection	Targeted Sequencing	Illumina	200	Illumina HiSeq 4000	FFPE	tumor_normal	hotspot_regions;coding_exons;introns;promoters
Center-12-Assay-1	160	223	Center-12	FALSE	Hybrid Selection	Targeted Sequencing	Illumina		Illumina HiSeq 2000	FFPE;fresh_frozen	tumor_only	coding_exons
Center-12-Assay-2	487	3152	Center-12	FALSE	Hybrid Selection	Targeted Sequencing	Illumina		Illumina HiSeq 2000	FFPE;fresh_frozen	tumor_only	coding_exons
Center-12-Assay-3	55	561	Center-12	FALSE	Hybrid Selection	Targeted Sequencing	Illumina		Illumina HiSeq 2000	FFPE;fresh_frozen	tumor_only	coding_exons
Center-12-Assay-4	1	4	Center-12	FALSE	Hybrid Selection	Targeted Sequencing	Illumina		Illumina HiSeq 2000	FFPE;fresh_frozen	tumor_only	coding_exons
Center-12-Assay-5	1	3	Center-12	FALSE	Hybrid Selection	Targeted Sequencing	Illumina		Illumina HiSeq 2000	FFPE;fresh_frozen	tumor_only	coding_exons
Center-12-Assay-6	1	4	Center-12	FALSE	Hybrid Selection	Targeted Sequencing	Illumina		Illumina HiSeq 2000	FFPE;fresh_frozen	tumor_only	coding_exons
Center-12-Assay-7	6	13	Center-12	FALSE	Hybrid Selection	Targeted Sequencing	Illumina		Illumina HiSeq 2000	FFPE;fresh_frozen	tumor_only	coding_exons
Center-12-Assay-8	4	31	Center-12	FALSE	Hybrid Selection	Targeted Sequencing	Illumina		Illumina HiSeq 2000	FFPE;fresh_frozen	tumor_only	coding_exons
Center-12-Assay-9	991	6444	Center-12	FALSE	Hybrid Selection	Targeted Sequencing	Illumina		Illumina HiSeq 2000	FFPE;fresh_frozen	tumor_only	coding_exons
Center-12-Assay-10	130	1448	Center-12	FALSE	Hybrid Selection	Targeted Sequencing	Illumina		Illumina HiSeq 2000	FFPE;fresh_frozen	tumor_only	coding_exons
Center-12-Assay-11	2	9	Center-12	FALSE	Hybrid Selection	Targeted Sequencing	Illumina		Illumina HiSeq 2000	FFPE;fresh_frozen	tumor_only	coding_exons
Center-12-Assay-12	83	419	Center-12	FALSE	Hybrid Selection	Targeted Sequencing	Illumina		Illumina HiSeq 2000	FFPE;fresh_frozen	tumor_only	coding_exons
Center-12-Assay-13	12	87	Center-12	FALSE	Hybrid Selection	Targeted Sequencing	Illumina		Illumina HiSeq 2000	FFPE;fresh_frozen	tumor_only	coding_exons
Center-12-Assay-14	665	2093	Center-12	FALSE	Hybrid Selection	Targeted Sequencing	Illumina		Illumina HiSeq 2000	FFPE;fresh_frozen	tumor_only	coding_exons
Center-13-Assay-1	764	15932	Center-13	TRUE	PCR	Targeted Sequencing	Illumina	150	Illumina MiSeq	FFPE	tumor_only	coding_exons;introns
Center-13-Assay-2	33	660	Center-13	TRUE	Hybrid Selection	Targeted Sequencing	Illumina	150	Illumina NextSeq	FFPE;fresh_frozen	tumor_only	hotspot_regions;coding_exons;introns;promoters
